# Support needs, support use and perceived helpfulness of support in a cohort of people bereaved during the COVID-19 pandemic: Insights from a longitudinal survey

**DOI:** 10.64898/2026.01.06.26343556

**Authors:** Silvia Goss, Kali Barawi, Eileen Sutton, Rebecca Oates, Kathy Seddon, Stephanie Sivell, Mirella Longo, Alison Penny, Lucy E Selman, Emily Harrop

## Abstract

**Background:** The negative impacts of the COVID-19 pandemic on bereavement experiences and grief outcomes are relatively well documented. However, less is known about the evolving support needs of people bereaved during this time, what support they used and, crucially, how this support helped (or hindered) their coping. Beyond the pandemic context, evidence of how bereavement support needs relate to the use and perceived helpfulness of different types of support is needed to inform bereavement service provision and policies.

**Methods:** A longitudinal survey of people bereaved (any cause of death) during the COVID-19 pandemic in the UK, with data collected at four time points: baseline (T1; n = 711), c. 8 (T2; n = 384), 13 (T3; n = 295), and 25 (T4; n = 185) months post-bereavement. Support needs and use of informal and formal support sources were captured quantitatively at all time points, with the perceived helpfulness of support captured as free-text data and analysed thematically. Future support preferences were obtained in the final survey round (T4). At T2-T4, participants completed the Traumatic Grief Inventory (TGI-SR) to assess for indications of Prolonged Grief Disorder (PGD). Quantitative data were analysed descriptively.

**Results:** In early bereavement, findings demonstrate high levels of support needs across multiple domains, with the highest needs at baseline relating to managing grief and feelings surrounding the loss (49.9-59.8% across 4 items), feelings of anxiety and depression (52.8%) and social isolation and loneliness (52.0%). Support needs decreased markedly over time but persisted for those with indicated PGD, of whom 44.2% at two-years post-bereavement (T4) needed help with coming to terms with how their loved one died and with expressing their feelings and feeling understood and 41.2% with loneliness and isolation. Participants primarily relied on support from family and friends, followed by online community support and one-to-one support (counselling), with support use decreasing over time. Those with indicated PGD engaged with all types of support more frequently across all time points, yet a third (35.3%) did not access any formal bereavement or mental health support during the first year following their bereavement. The qualitatively described benefits of different informal and formal support sources reflected and demonstrated their efficacy in meeting these support needs, though inadequacies in support were also highlighted, particularly from friends and family. Support preferences for future bereavements under non-pandemic circumstances most commonly included family and friends (96%), in-person one-to-one support (75%), self-help resources (63%) and GPs (61%).

**Conclusion:** Findings illustrate the multiple and varied emotional and social support needs of bereaved people, which for those with indicated PGD endured over time. While these needs can be effectively met by informal and formal support-types, dissatisfaction with support from friends and family, and under-utilisation of formal support services amongst high-risk groups, suggests significant unmet need and missed opportunities. This highlights the importance of strengthening the support available to people within their networks and communities and improving access to a wide variety of support options, according to people’s needs and preferences.
