## Supplementary File 5: Support needs for "Support needs, support use and perceived helpfulness of support in a cohort of people bereaved during the COVID-19 pandemic: Insights from a longitudinal survey"

### Sheet: Support needs
		Supplementary File 5: Support needs and PGD status (as assessed with TGI-SR) across the four time points (5-, 8-, 13- and 25-months post-bereavement).
				T1		T2						T3						T4
				PGD not assesseda		No PGD indicated		PGD indicated		Total		No PGD indicated		PGD indicated		Total		No PGD indicated		PGD indicated		Total
				(n=711)		(n=215)		(n=167)		(n=382)b		(n=193)		(n=102)		(n=295)		(n=132)		(n=53)		(n=185)
		Managing grief		n	%	n	%	n	%	n	%	n	%	n	%	n	%	n	%	n	%	n	%
		Dealing with my feelings about the way my loved one died	No or little support needed	130	0.187	102	0.477	27	0.163	129	0.339	120	0.628	21	0.206	141	0.481	94	0.712	12	0.231	106	0.576
			Moderate level of support needed	150	0.215	59	0.276	38	0.229	97	0.255	43	0.225	28	0.275	71	0.242	27	0.205	17	0.327	44	0.239
			Fairly high or high level of support needed	417	0.598	53	0.248	101	0.608	154	0.405	28	0.147	53	0.52	81	0.276	11	0.083	23	0.442	34	0.185
			Missing	14		1		1		2		2		0		2		0		1		1
		Expressing my feelings and feeling understood by others	No or little support needed	160	0.231	114	0.535	18	0.11	132	0.35	116	0.611	23	0.225	139	0.476	95	0.725	13	0.25	108	0.59
			Moderate level of support needed	166	0.239	54	0.254	54	0.329	108	0.286	54	0.284	35	0.343	89	0.305	30	0.229	16	0.308	46	0.251
			Fairly high or high level of support needed	368	0.53	45	0.211	92	0.561	137	0.363	20	0.105	44	0.431	64	0.219	6	0.046	23	0.442	29	0.158
			Missing	17		2		3		5		3		0		3		1		1		2
		Feeling comforted and reassured	No or little support needed	148	0.216	86	0.402	15	0.091	101	0.266	95	0.505	23	0.225	118	0.407	93	0.71	14	0.269	107	0.585
			Moderate level of support needed	183	0.267	71	0.332	55	0.333	126	0.332	66	0.351	33	0.324	99	0.341	30	0.229	18	0.346	48	0.262
			Fairly high or high level of support needed	355	0.517	57	0.266	95	0.576	152	0.401	27	0.144	46	0.451	73	0.252	8	0.061	20	0.385	28	0.153
			Missing	25		1		2		3		5		0		5		1		1		2
		Dealing with my feelings about being without my loved one	No or little support needed	143	0.208	120	0.561	26	0.157	146	0.384	127	0.665	27	0.265	154	0.526	106	0.809	14	0.269	120	0.656
			Moderate level of support needed	201	0.293	63	0.294	50	0.301	113	0.297	51	0.267	33	0.324	84	0.287	20	0.153	19	0.365	39	0.213
			Fairly high or high level of support needed	342	0.499	31	0.145	90	0.542	121	0.318	13	0.068	42	0.412	55	0.188	5	0.038	19	0.365	24	0.131
			Missing	25		1		1		2		2		0		2		1		1		2
		Quality of life and mental wellbeing
		Feelings of anxiety and depression	No or little support needed	180	0.26	126	0.586	35	0.211	161	0.423	133	0.696	31	0.307	164	0.562	93	0.705	15	0.288	108	0.587
			Moderate level of support needed	146	0.211	50	0.233	39	0.235	89	0.234	28	0.147	24	0.238	52	0.178	26	0.197	17	0.327	43	0.234
			Fairly high or high level of support needed	365	0.528	39	0.181	92	0.554	131	0.344	30	0.157	46	0.455	76	0.26	13	0.098	20	0.385	33	0.179
			Missing	20		0		1		1		2		1		3		0		1		1
		Loneliness and social isolation	No or little support needed	200	0.289	134	0.623	49	0.293	183	0.479	139	0.728	29	0.29	168	0.577	98	0.754	19	0.373	117	0.646
			Moderate level of support needed	132	0.191	46	0.214	33	0.198	79	0.207	36	0.188	31	0.31	67	0.23	27	0.208	11	0.216	38	0.21
			Fairly high or high level of support needed	359	0.52	35	0.163	85	0.509	120	0.314	16	0.084	40	0.4	56	0.192	5	0.038	21	0.412	26	0.144
			Missing	20		0		0		0		2		2		4		2		2		4
		Regaining sense of purpose and meaning in life	No or little support needed	219	0.317	142	0.66	34	0.205	176	0.462	150	0.785	26	0.26	176	0.605	107	0.811	17	0.327	124	0.674
			Moderate level of support needed	149	0.216	51	0.237	43	0.259	94	0.247	27	0.141	29	0.29	56	0.192	18	0.136	14	0.269	32	0.174
			Fairly high or high level of support needed	323	0.467	22	0.102	89	0.536	111	0.291	14	0.073	45	0.45	59	0.203	7	0.053	21	0.404	28	0.152
			Missing	20		0		1		1		2		2		4		0		1		1
		Finding balance between grieving and other areas of life	No or little support needed	187	0.271	139	0.647	32	0.193	171	0.449	151	0.791	35	0.347	186	0.637	112	0.848	16	0.308	128	0.696
			Moderate level of support needed	193	0.279	55	0.256	72	0.434	127	0.333	28	0.147	29	0.287	57	0.195	16	0.121	19	0.365	35	0.19
			Fairly high or high level of support needed	311	0.45	21	0.098	62	0.373	83	0.218	12	0.063	37	0.366	49	0.168	4	0.03	17	0.327	21	0.114
			Missing	20		0		1		1		2		1		3		0		1		1
		Managing and maintaining my relationships with friends and family	No or little support needed	259	0.374	159	0.743	71	0.433	230	0.608	161	0.843	48	0.48	209	0.718	104	0.788	16	0.308	120	0.652
			Moderate level of support needed	183	0.264	38	0.178	48	0.293	86	0.228	25	0.131	24	0.24	49	0.168	20	0.152	20	0.385	40	0.217
			Fairly high or high level of support needed	251	0.362	17	0.079	45	0.274	62	0.164	5	0.026	28	0.28	33	0.113	8	0.061	16	0.308	24	0.13
			Missing	18		1		3		4		2		2		4		0		1		1
		Participating in work, leisure or other regular activities	No or little support needed	289	0.422	158	0.735	70	0.424	228	0.6	165	0.864	57	0.564	222	0.76	112	0.855	27	0.519	139	0.76
			Moderate level of support needed	164	0.239	37	0.172	49	0.297	86	0.226	21	0.11	16	0.158	37	0.127	14	0.107	13	0.25	27	0.148
			Fairly high or high level of support needed	232	0.339	20	0.093	46	0.279	66	0.174	5	0.026	28	0.277	33	0.113	5	0.038	12	0.231	17	0.093
			Missing	26		0		2		2		2		1		3		1		1		2
		Practical support
		Getting relevant information and advice	No or little support needed	365	0.533	184	0.856	116	0.695	300	0.785	179	0.932	77	0.755	256	0.871	121	0.917	40	0.755	161	0.87
			Moderate level of support needed	153	0.223	15	0.07	31	0.186	46	0.12	11	0.057	13	0.127	24	0.082	8	0.061	6	0.113	14	0.076
			Fairly high or high level of support needed	167	0.244	16	0.074	20	0.12	36	0.094	2	0.01	12	0.118	14	0.048	3	0.023	7	0.132	10	0.054
			Missing	26		0		0		0		1		0		1		0		0		0
		Practical tasks	No or little support needed	378	0.548	177	0.823	124	0.743	301	0.788	184	0.958	77	0.755	261	0.888	120	0.909	38	0.717	158	0.854
			Moderate level of support needed	150	0.217	24	0.112	24	0.144	48	0.126	5	0.026	12	0.118	17	0.058	10	0.076	9	0.17	19	0.103
			Fairly high or high level of support needed	162	0.235	14	0.065	19	0.114	33	0.086	3	0.016	13	0.127	16	0.054	2	0.015	6	0.113	8	0.043
			Missing	21		0		0		0		1		0		1		0		0		0
		Looking after myself/family	No or little support needed	433	0.62	183	0.851	124	0.743	307	0.804	175	0.911	70	0.686	245	0.833	120	0.909	39	0.736	159	0.859
			Moderate level of support needed	159	0.228	20	0.093	23	0.138	43	0.113	12	0.063	16	0.157	28	0.095	10	0.076	6	0.113	16	0.086
			Fairly high or high level of support needed	106	0.152	12	0.056	20	0.12	32	0.084	5	0.026	16	0.157	21	0.071	2	0.015	8	0.151	10	0.054
			Missing	13		0		0		0		1		0		1		0		0		0
		a TGI-SR measure was not used at baseline as PGD should not be assessed before 6 months after death (Boelen et al., 2019; Boelen & Smid, 2017)
		b For two participants, no TGI scores could be calculated at T2 due to missing data.
