## Supplementary File 7: Future support preferences for "Support needs, support use and perceived helpfulness of support in a cohort of people bereaved during the COVID-19 pandemic: Insights from a longitudinal survey"

### Sheet: Future support preferences
	Supplementary File 7: Future support preferences if bereaved again under non-pandemic circumstances (ranked by % 'strongly/quite liked').
			no PGD indicated		PGD indicated*		Total
			(n=132)		(n=53)		(n=185)
	Type of support		n	%	n	%	n	%
	Family and friends	Strongly/quite dislike	2	0.016	0	0	2	0.011
		Neither like nor dislike	2	0.016	3	0.057	5	0.028
		Strongly/quite like	124	0.969	50	0.943	174	0.961
		Missing	4		0		4
	One-to-one support (in person)	Strongly/quite dislike	8	0.063	2	0.04	10	0.056
		Neither like nor dislike	25	0.195	10	0.2	35	0.197
		Strongly/quite like	95	0.742	38	0.76	133	0.747
		Missing	4		3		7
	Written and audio resources	Strongly/quite dislike	14	0.112	1	0.02	15	0.086
		Neither like nor dislike	32	0.256	18	0.367	50	0.287
		Strongly/quite like	79	0.632	30	0.612	109	0.626
		Missing	7		4		11
	GPs	Strongly/quite dislike	14	0.107	4	0.077	18	0.098
		Neither like nor dislike	36	0.275	17	0.327	53	0.29
		Strongly/quite like	81	0.618	31	0.596	112	0.612
		Missing	1		1		2
	One-to-one support (via phone/video call)	Strongly/quite dislike	27	0.209	6	0.122	33	0.185
		Neither like nor dislike	26	0.202	15	0.306	41	0.23
		Strongly/quite like	76	0.589	28	0.571	104	0.584
		Missing	3		4		7
	Helplines	Strongly/quite dislike	17	0.13	5	0.098	22	0.121
		Neither like nor dislike	42	0.321	13	0.255	55	0.302
		Strongly/quite like	72	0.55	33	0.647	105	0.577
		Missing	1		2		3
	Formal bereavement support groups (in person)	Strongly/quite dislike	22	0.173	5	0.1	27	0.153
		Neither like nor dislike	39	0.307	10	0.2	49	0.277
		Strongly/quite like	66	0.52	35	0.7	101	0.571
		Missing	5		3		8
	Community groups (in person)	Strongly/quite dislike	29	0.23	7	0.135	36	0.202
		Neither like nor dislike	23	0.183	20	0.385	43	0.242
		Strongly/quite like	74	0.587	25	0.481	99	0.556
		Missing	6		1		7
	Informal bereavement support groups (in person)	Strongly/quite dislike	24	0.192	6	0.115	30	0.169
		Neither like nor dislike	40	0.32	14	0.269	54	0.305
		Strongly/quite like	61	0.488	32	0.615	93	0.525
		Missing	7		1		8
	Instant webchat services	Strongly/quite dislike	32	0.248	5	0.096	37	0.204
		Neither like nor dislike	36	0.279	16	0.308	52	0.287
		Strongly/quite like	61	0.473	31	0.596	92	0.508
		Missing	3		1		4
	Online community support	Strongly/quite dislike	31	0.252	5	0.1	36	0.208
		Neither like nor dislike	41	0.333	10	0.2	51	0.295
		Strongly/quite like	51	0.415	35	0.7	86	0.497
		Missing	9		3		12
	Specialist mental health support (in person)	Strongly/quite dislike	20	0.159	8	0.16	28	0.159
		Neither like nor dislike	56	0.444	12	0.24	68	0.386
		Strongly/quite like	50	0.397	30	0.6	80	0.455
		Missing	6		3		9
	Formal bereavement support groups (online meetings)	Strongly/quite dislike	40	0.317	13	0.265	53	0.303
		Neither like nor dislike	42	0.333	19	0.388	61	0.349
		Strongly/quite like	44	0.349	17	0.347	61	0.349
		Missing	6		4		10
	Informal bereavement support groups (online meetings)	Strongly/quite dislike	40	0.325	16	0.327	56	0.326
		Neither like nor dislike	42	0.341	16	0.327	58	0.337
		Strongly/quite like	41	0.333	17	0.347	58	0.337
		Missing	9		4		13
	Specialist mental health support (via phone/video call)	Strongly/quite dislike	36	0.286	9	0.188	45	0.259
		Neither like nor dislike	53	0.421	19	0.396	72	0.414
		Strongly/quite like	37	0.294	20	0.417	57	0.328
		Missing	6		5		11
	Community groups (online meetings)	Strongly/quite dislike	43	0.352	14	0.292	57	0.335
		Neither like nor dislike	43	0.352	18	0.375	61	0.359
		Strongly/quite like	36	0.295	16	0.333	52	0.306
		Missing	10		5		15
	* Provisional PGD diagnosis based on TGI total score with cut-off >=54 (Boelen et al. 2019)
